# Not all movements are equal: Differences in variability of trunk motor behavior between people with and without low back pain - A Systematic Review

**DOI:** 10.1101/2023.06.06.23290554

**Authors:** Florian Abu Bakar, J. Bart Staal, Robert van Cingel, Hiroki Saito, Raymond Ostelo, Jaap H. van Dieën

## Abstract

**Background:** In treatment of low-back pain (LBP), motor control exercises have shown to be superior to minimal interventions, but not to any other form of exercise therapy. Knowledge about variability in trunk motor behavior may help to identify patients that may be more likely to benefit from motor control exercises.

**Objective:** This systematic review aims to answer the question: Is variability of trunk motor behavior different between people with and without LBP and if so, do people with LBP show more or less variability? Furthermore, we addressed the question whether the results are dependent on characteristics of the patient group, the task performed and the type of variability measure.

**Methods:** This study was registered in PROSPERO (CRD42020180003). Studies were eligible if they (1) included a LBP group and a control group, (2) included adults with non-specific low back pain of any duration and (3) measured kinematic variability, EMG variability and/or kinetic variability. Risk of Bias was evaluated and a descriptive synthesis was performed.

**Results:** Thirty-nine studies were included, thirty-one of which were included in the descriptive synthesis. In most studies and experimental conditions, variability did not significantly differ between groups. When significant differences were found, less variability in patients with LBP was more frequently reported than more variability, especially in gait-related tasks.

**Conclusions:** Given the considerable risk of bias of the included studies and the clinical characteristics of the participants with low severity scores for pain, disability and psychological measures, there is insufficient evidence to draw firm conclusions.
